# Bismuth subsalicylate profoundly alters gut microbiome and immunity with increased susceptibility to infection

**DOI:** 10.1101/2025.10.01.25337000

**Authors:** Victor I. Band, Phoebe LaPoint, Shira Levy, Lauren Krausfeldt, Ian S. Lacroix, Audrey Chong, Nathan T. Brandes, Benjamin Schwarz, Shreni Mistry, Andrew S. Burns, Mickayla Bacorn, Keona Banks, Rachel Strength, Qing Chen, Hector N. Romero-Soto, Ruhika Prasad, Richard Apps, Liya Wang, Iyadh Douagi, Jessie J. Polanco, Aparna Kotekar, Amrita Mukherjee, Galina Koroleva, Ashley Compean, Brian Sellers, Thomas Langowski, Kevin Rose, Susan Roy, Sivaranjani Namasivayam, P. Juliana Perez-Chaparro, Joanna Chau, Apollo Stacy, Yasmine Belkaid, Suchitra K. Hourigan

## Abstract

Bismuth subsalicylate (BSS) is a commonly used over-the-counter medication for a variety of gastrointestinal symptoms. BSS sequesters gut sulfides, which have been shown in murine studies to be key regulators of gut microbiota. Here, we investigated the impact of BSS on human gut microbiome, immunity and susceptibility to enteric pathogens. We observed a significant shift in microbiome composition after BSS usage, with a profound expansion in bacteria with pathogenic potential including Pseudomonadota. Metabolite composition was greatly altered with increased amino acid levels and decreased short chain fatty acids and secondary bile acids. Notably, there was a collapse of key CD4 T cell subsets in the ileum. Finally, mouse and *ex vivo* human models revealed that BSS treatment increases susceptibility to colonization with the enteric pathogen *Salmonella enterica*. This study underlines the key role of sulfides in human gut microbiome and immunity and warrants further investigation into commonly used sulfide-depleting drugs.
