## Supplemental Tables for "Bismuth subsalicylate profoundly alters gut microbiome and immunity with increased susceptibility to infection"

### Sheet: Supplementary Table 1
Supplementary Table 1: Subject Demographics
	Number of subjects	Percentage
Total number of subjects	20
Race
Black or African American	7	0.35
White or Caucasian	8	0.4
Asian	3	0.15
More than one race	2	0.1
Ethnicity
Hispanic or Latino	2	0.1
Not Hispanic or Latino	18	0.9
Sex
Female	11	0.55
Male	9	0.45
Age
18 to <30 years	14	0.7
30 to <40 years	5	0.25
40 to <50 years	1	0.05
Class by Body Mass Index (BMI)
Normal weight (BMI 18.5-24.9 kg/m2)	8	0.4
Overweight (BMI 25.0-29.9 kg/m2)	7	0.35
Obese (BMI >30.0 kg/m2)	5	0.25

### Sheet: Supplementary Table 2
Supplementary Table 2: Adverse Events related to Bismuth Subsalicylate use (Definitely, Probably or Potentially Related)
Adverse Event	Number of Subjects	Percentage
Darkened stool	16	80
Diarrhea	2	10
Loose stools	1	5
Nausea	2	5
Bloating	1	5
Heartburn	1	5
Sleepiness	1	5
*One subject who withdrew from the study after partial BSS dosing reported darkened stool and nausea

### Sheet: Supplementary Table 3
Supplementary Table 3: Significant genera at day 0 correlated with high response to BSS at day 2 by ROC analysis
Genus	Log 2 FC	p value	AUC	95% CI
Sedimenticola	-2.41504	0.00352561	0.791667	0.593 - 0.991
Desulfobacca	-2.28951	0.00659348	0.822917	0.654 - 0.992
Georhizobium	-1.95109	0.00755714	0.848958	0.641 - 1.000
Acidiphilium	-2.45066	0.00775024	0.822917	0.646 - 1.000
Thermodesulfobium	-1.77761	0.00909419	0.8125	0.626 - 0.999
Desulfotomaculum	-1.32757	0.0121171	0.807292	0.609 - 1.000
Pelodictyon	-0.982078	0.0126547	0.765625	0.556 - 0.976
Alloactinosynnema	-1.65208	0.0158418	0.828125	0.642 - 1.000
Archaeoglobus	-2.25154	0.0167389	0.791667	0.601 - 0.982
Blastomonas	-1.55254	0.0188219	0.776042	0.579 - 0.973
Yimella	-1.34104	0.0189987	0.786458	0.590 - 0.983
Desulfarculus	-1.73697	0.0197219	0.802083	0.590 - 1.000
Liberibacter	-2.03395	0.0216128	0.755208	0.547 - 0.964
Diaminobutyricimonas	-1.73697	0.0229119	0.760417	0.562 - 0.959
Demequina	-3.58496	0.0230951	0.760417	0.588 - 0.933
Parascardovia	-2.558	0.0232019	0.723958	0.493 - 0.955
Nissabacter	-1.24511	0.0239464	0.770833	0.566 - 0.975
Erwiniaceae	-1.29768	0.0261489	0.78125	0.566 - 0.997
Mahella	-1.85042	0.0266136	0.723958	0.500 - 0.948
Frankia	-0.913288	0.0284488	0.713542	0.480 - 0.947
Micavibrio	-1.6477	0.0288834	0.75	0.537 - 0.963
Hydrogenophilus	-1.79355	0.0297298	0.729167	0.523 - 0.935
Tritonibacter	-3.41504	0.0312781	0.791667	0.622 - 0.961
Pauljensenia	-2.48719	0.0313139	0.776042	0.568 - 0.984
Jatrophihabitans	-1.34104	0.0327201	0.828125	0.617 - 1.000
Sulfidibacter	-1.23607	0.0344276	0.760417	0.547 - 0.974
Roseobacter	-2.03953	0.0346541	0.791667	0.600 - 0.984
Aquabacter	-1.36257	0.0357752	0.739583	0.521 - 0.958
Terriglobus	-1.30812	0.0369453	0.776042	0.560 - 0.992
Salarchaeum	-2.22239	0.0372309	0.708333	0.509 - 0.908
Geobacter	-0.838755	0.0375489	0.744792	0.524 - 0.966
Psychroflexus	1.49185	0.0386607	0.786458	0.557 - 1.000
Olivibacter	1.04064	0.0392906	0.786458	0.515 - 1.000
Ferrigenium	-1.35364	0.0401708	0.796875	0.567 - 1.000
Geobacteraceae	-1.31411	0.0418488	0.8125	0.611 - 1.000
Commensalibacter	-2	0.043792	0.708333	0.509 - 0.908
Saccharospirillum	1.90689	0.0439797	0.770833	0.558 - 0.984
Candidatus Xiphinematobacter	-2.87447	0.0446961	0.703125	0.521 - 0.885
Saccharomonospora	-0.959358	0.0453237	0.75	0.531 - 0.969
Varibaculum	-1.73697	0.048323	0.734375	0.520 - 0.949
Paralysiella	-1.66297	0.0486047	0.713542	0.500 - 0.927
Desulfitobacteriaceae	-1.18057	0.0487431	0.760417	0.524 - 0.997
Anaerohalosphaera	-2.54432	0.049402	0.776042	0.582 - 0.971
Cylindrospermopsis	-1.66297	0.0494945	0.708333	0.499 - 0.917
Methanohalobium	-2.5025	0.049692	0.739583	0.543 - 0.936
	*shown are all taxa which passed p val threshold of <0.05

### Sheet: Supplementary Table 4
Supplementary Table 4: Differentially expressed genes in all scRNAseq clusters by pseudobulk analysis
Cluster ID	Gene	P value	p_val_adj	Average Log2 FC	Cluster type
cDC1					Myeloid
cDC2					Myeloid
	ZMYM6	2.14292e-06	0.078433	0.130224
cytotoxic CD4					T cell
cytotoxic CD8					T cell
	WASHC2C	2.15759e-06	0.0789699	-0.355449
DZ GC B					B cell
Enterocyte					Other (Non-immune)
	SMOC2	3.49709e-08	0.00127997	-0.666577
	FCMR	1.16486e-06	0.042635	-0.903148
	RAI2	1.36442e-06	0.0499392	1.18298
FCRL4+ B					B cell
IgA Plasma					B cell
IgG Plasma					B cell
	ZCCHC7	3.30019e-08	0.0012079	0.294175
	CAND1	7.14117e-07	0.0261374	0.283503
	ARIH2	2.4067e-06	0.0880875	0.249957
IgM Plasma					B cell
	LGMN	3.66049e-07	0.0133978	-0.565053
ILC					Other lymphoid
	KLHL20	9.2854e-07	0.0339855	-0.625117
Lymphoid DC					Other lymphoid
	NDUFA13	1.58932e-09	5.81705e-05	-1.0372
	COPE	1.94534e-09	7.12015e-05	-1.05478
	PRMT3	2.45573e-09	8.98822e-05	1.51182
	ZMYM5	3.23287e-08	0.00118326	0.181073
	CCT3	3.28561e-08	0.00120257	-1.40769
	FAM118A	4.56879e-08	0.00167222	1.19239
	RTF2	4.94812e-08	0.00181106	-1.06334
	RNF213	7.1337e-08	0.00261101	0.398296
	PPM1D	1.19729e-07	0.00438218	0.400078
	LST1	1.25165e-07	0.00458117	-1.05889
	IP6K2	2.30109e-07	0.00842222	0.310198
	TRPC4AP	2.337e-07	0.00855366	0.408846
	WBP1L	2.42268e-07	0.00886726	0.159863
	TRRAP	2.78723e-07	0.0102015	0.106581
	SLC30A7	3.3655e-07	0.0123181	0.820572
	BTN2A2	5.47689e-07	0.020046	0.498736
	ABTB2	6.82622e-07	0.0249846	0.259001
	SPCS1	7.62672e-07	0.0279146	-0.543696
	NDUFA1	8.51024e-07	0.0311483	-0.942927
	ARPC2	1.05683e-06	0.038681	-0.877145
	MIF	1.13976e-06	0.0417165	-1.49916
	CD84	1.30161e-06	0.0476402	0.491052
	XKR6	1.3092e-06	0.0479182	-0.226232
	RNF216	1.41844e-06	0.0519163	0.302303
	PARK7	1.60649e-06	0.0587991	-0.826419
	GINM1	1.66914e-06	0.0610923	0.358676
	SKP1	1.72872e-06	0.0632727	-0.932334
	ERP44	1.8308e-06	0.067009	0.796685
	SAP30BP	2.04251e-06	0.0747579	0.651433
	HNRNPA3	2.09916e-06	0.0768315	-0.76144
	HSPA4	2.17657e-06	0.0796648	-0.480922
	PRDX6	2.21319e-06	0.0810051	-1.41453
	EP300	2.23207e-06	0.0816961	0.412852
	TRAPPC10	2.25479e-06	0.0825276	0.318844
	WDR83OS	2.44907e-06	0.0896383	-0.783792
LZ GC B					B cell
	LSAMP	1.96252e-06	0.07183	0.725719
Macrophage					Myeloid
	ACSL4	8.63554e-07	0.0316069	0.180811
Mast cells					Myeloid
Memory B					B cell
moDC					Myeloid
	ETV3	3.29594e-08	0.00120635	-1.99928
	UBE2S	7.8011e-08	0.00285528	0.808895
	ZNF331	2.5502e-07	0.00933398	-0.480109
	TBC1D22A	7.64562e-07	0.0279837	-0.365519
	AC007991.3	2.25136e-06	0.0824021	-0.145874
	RNF168	2.46384e-06	0.0901789	-1.30515
Monocytes					Myeloid
	TRIP11	3.25446e-07	0.0119117	0.381927
MPs (memory precursor)					T cell
Endothelial					Other (Non-immune)
	IQGAP2	3.23586e-08	0.00118436	-0.827272
	ARID1B	2.76512e-07	0.0101206	-0.624286
	ZNF704	1.53596e-06	0.0562178	-0.675732
	RNF130	2.49651e-06	0.0913746	-1.19778
Naïve B					B cell
Naïve CD4					T cell
	CMSS1	2.07561e-06	0.0759693	0.58608
Naïve CD8					T cell
	TRIM23	3.70653e-08	0.00135663	-1.2726
	AP000873.2	4.98498e-08	0.00182455	-0.61772
	UBXN2A	5.20929e-08	0.00190665	0.46214
	SLC3A2	2.59546e-07	0.00949965	-0.577626
	ATXN3	1.07042e-06	0.0391784	0.408986
	DNM3	1.54461e-06	0.0565344	-1.63137
NK					Other lymphoid
	DIP2A	5.87341e-07	0.0214973	0.570493
	CEBPG	2.16756e-06	0.079335	-0.506722
pDC					Myeloid
	STAT1	6.49386e-07	0.0237682	0.78414
	EEF2K	2.32027e-06	0.0849243	0.743543
Cycling T					T cell
	ST8SIA1	6.68803e-09	0.000244789	-1.52716
	RASA1	2.32843e-07	0.00852229	-0.770977
	CD2	4.88831e-07	0.0178917	-1.01111
	ANXA5	6.1668e-07	0.0225711	-1.66862
	AC022075.1	1.24197e-06	0.0454572	2.06137
	HSPA1A	2.60193e-06	0.0952332	0.370913
Tc17					T cell
	H2AFY	6.37621e-07	0.0233376	-0.435251
T exhausted					T cell
	CYBC1	1.64693e-07	0.00602791	-0.234485
	AC018754.1	4.45138e-07	0.0162925	-0.729755
	NOD1	1.46908e-06	0.0537699	-0.393251
	USP3	1.71419e-06	0.0627409	0.443144
Tfh					T cell
T gamma delta					T cell
Th1					T cell
	PDK3	4.59508e-08	0.00168184	0.283858
	AC079447.1	5.19265e-07	0.0190056	0.546621
	MCC	6.38084e-07	0.0233545	-0.502486
	JPT2	1.37778e-06	0.0504283	0.309183
	NEMF	1.52242e-06	0.0557222	0.251321
Th17					T cell
	LSM5	1.13939e-08	0.000417028	-0.327879
	DOCK11	3.3075e-08	0.00121058	0.234816
	CEBPZOS	6.9204e-07	0.0253294	0.319935
	RBM12B	1.19701e-06	0.0438118	0.195695
	EIF1B-AS1	1.30433e-06	0.0477398	0.517116
Trm					T cell
	ZADH2	1.82808e-06	0.0669095	0.252507
	*shown are all genes which passed p val adj threshold of <0.1
